# Automated histopathological measurements of the tumor micro-environment predict distant metastasis after stage I/II Melanoma: discovery and validation in the population-based Dutch Early-Stage Melanoma (D-ESMEL) study

**DOI:** 10.64898/2026.06.02.26354705

**Authors:** Thamila Kerkour, Loes Hollestein, Alex Nigg, Yunlei Li, Jeffrey Damman, Catherine Zhou, Tamar Nijsten, Antien Mooyaart

**Author notes:** corresponding author: Antien Mooyaart, Department of Pathology & Clinical Bioinformatics, Dr. Molewaterplein 40, 3015GD Rotterdam. Funding sources: KWF Dutch Cancer Society. The funders of the study had no role in study design, data collection, data analysis, data interpretation, or the writing of the report. IRB approval status: The study was approved by the Erasmus MC Ethics Committee (MEC2020-0365). Patient consent: None to report.

## Abstract

**Background:** More than half of metastatic melanomas arise from patients initially diagnosed with early-stage melanoma. Objective biomarkers are needed to better identify high-risk patients.

**Objective:** To evaluate the prognostic value of multiple histopathological characteristics in predicting distant metastasis risk, in early-stage melanoma.

**Methods:** Using data from discovery set (n=442) and a population-based validation cohort (n=306, sampled from 5,815 patients) of the Dutch Early-Stage Melanoma (D-ESMEL) study, we investigated 14 histopathological characteristics of melanoma and their tumor micro-environment (TME) in an unprecedented integration, by expert pathologist scoring and automated quantitative measurements derived from a validated automated segmentation.

**Results:** Increased immune infiltrates (40% in cases vs. 50% in controls) were associated with lower risk of metastasis. Automated immune cell density was predictive in both the discovery set and the validation cohort, outperforming the manual pathological tumor infiltrating lymphocytes. The remaining histopathological features, including mitotic activity, did not retain independent value after controlling for current staging variables.

**Limitations:** TME evaluation in standard Hematoxylin-Eosin slides.

**Conclusion:** TME reaction is an important determinant of melanoma progression. The automated quantification of immune cell density appears to be a biomarker for distant metastasis risk. Further investigation into specific immune cell subtypes is required to facilitate clinical integration.

**Capsule summary:**

- In early-stage melanoma, automated quantification of immune cells in the tumor microenvironment predicts distant metastasis risk. Other histopathological features, including mitotic rate, lacked independent value after controlling for staging variables.
- These findings highlight the role of immune infiltrates in melanoma progression and support further research of specific immune cell subtypes.
