## Supplementary material for "Automated histopathological measurements of the tumor micro-environment predict distant metastasis after stage I/II Melanoma: discovery and validation in the population-based Dutch Early-Stage Melanoma (D-ESMEL) study": all supplementary tables and figures: All Tables - preprint.xlsx

### Sheet: Supplementary Table 1
Supplementary table 1: Descriptive table of the manual histopathological measurements scored by pathologists
Histological Feature	categories used in the analysis	Histological description
Epidermal contour	Atrophic	Atrophic: markedly thinned epidermis with effacement of rete ridges
	thined, normal or thickened combined as one category	thinned: epidermis with partial attenuation of rete ridges
		Normal: epidermal silhouette similar to the adjacent uninvolved epidermis
		Thickened: slight to moderate epidermal hyperplasia with elongation of the rete ridges resulting in a maximum 2-fold increase in epidermal thickness
	Hyperplastic	Hyperplastic: marked epidermal hyperplasia resulting in a greater than 2-fold increase in epidermal thickness.
	Ulcerated	Ulcerated
Pagetoid spread	Absent	No epidermal component
		essentially all melanocytes situated at the dermo-epidermal junction, with only rare melanocytes in higher epidermal layers
		the majority of melanocytes (75%–100%) situated at the dermoepidermal junction, with some present in higher epidermal layers
	Present	roughly equal proportions of intraepidermal melanocytes present at the dermo-epidermal junction and in higher epidermal layers
		most (>50%) of the intraepidermal melanocytes situated in the upper layers of the epidermis
Nest formation of intraepidermal melanocytes	Absent	No epidermal component or
		intraepidermal melanocytes present almost exclusively as single cells with only rare nests.
		intraepidermal melanocytes predominantly arranged as single cells with no more than 25% of cells in nests.
	Present	25%–50% of the intraepidermal melanocytes in nests.
		>50% of the intraepidermal melanocytes in nests.
Mitotic index		the number of mitotic figures in 1 mm2 of the invasive component of the tumor
Regression	Absent	the focal absence of tumor in the epidermis and dermis flanked on one or both sides by intraepidermal and/or dermal tumor cells
		focal
	Present	prominent
		near complet
		complet
		tumor myelosis
Tumor infiltrating lymphocytes (TILs score)	Brisk	Brisk: TILs are present throughout the vertical growth phase or across the entire base of the tumor
	Non-Brisk	Non-Brisk: TILs focally infiltrate the tumor.
	Absent	Absent: TILs are absent altogether OR they are present but do not infiltrate the tumor
stromal TILs%		% of TILs in the stroma
intratumoral TILs	Absent	No
		focal
	Present	Moderate
		High
pre-existing nevus	Present	Yes
	Absent	no
Solar damage	Absent	Nil/Mild
	Present	Moderate
		Marked
WHO subtype	SSM	SSM: The intra-epidermal portion of SSM is characterized by the presence of large pleomorphic epithelioid melanocyte melanocyte showing nested and single cell upward migration.Other features include circumscription, variable epidermal thickening and prominent intracytoplasmic melanisation
	LMM	LMM: lentiginous (back‐to‐back) proliferation of atypical melanocytes showing epidermal atrophy with loss of rete ridges, severe dermal solar elastosis and dermal thinning.The epidermal component often shows confluent lentiginous growth, nesting and pagetoid epidermal invasion, similar to that seen in superficial spreading melanoma.
	ALM	ALM: single atypical melanocytes scattered along the junctional epidermal layer.The presence of an associated lymphocytic infiltrate partly obscuring the dermoepidermal junction can be a useful diagnostic clue
	NM	NM: there is no epidermal component extending beyond the edges of the dermal component
	desmoplastic melanoma	desmoplastic melanoma
Clark level	Level I	Level I: melanoma confined to the outermost layer of the skin, the epedermis. Also called "melanoma in situ"
	Level II	Level II: Penetration by melanomas into the second layer of the skin, the dermis.
	Level III	Level III: melanoma cells are touching the next layer down known as the reticular dermis (deep dermis)
	Level IV	Level IV: the melanoma has spread into the reticular dermis
	Level v	Level V: Penetration of melanoma into the fat of the skin beneath the dermis, penetration into the third layer of the skin, the subcutis.
Satellitosis	Absent	Absent
	Present	Present: Is defined as the presence of micrometastases adjacent or deep to the primary tumor . It is visualized as a discontimous nest of metastatic cells separated from primary tumor by normal skin
Perineural invasion	Absent
	Present	Defined also as neurotropism, it consists of the presence of melanoma cells either adjacent to nerve sheaths.
hair follicle involvement	Absent	no
	Present	melnanoma extending in hair follicles lentiginous
		almost extensive involvement
		primary follicular melanoma
doubt t about melanoma	1: if yes , 0: it there is not doubt
plasma cell cluster	Absent	presence of cluster plasma cell in the TMI
	Present

### Sheet: Supplemetary  Table 2
Supplementary Table 2 : Clinical data for patients used in Manual histopathological scoring and automated segmentation method : Discovery set and the nested case-control validation cohort with randomly selected controls.
		Discovery set (100%) (case-control-study), Manual histopathological scoring		Discovery set , 370 (84%) of the discovery set, automated segmentation method		validation cohort (100%) (nested case-control study), Manual histopathological scoring		nested case-control validation cohort with stage matched controls, 238 (77%) of the validation cohort , automated segmentation method
		Cases (n = 221)	Controls (n = 221)	Cases (n = 185)	Controls (n = 185)	All cases from source cohort (n = 153 from 5815 patients)	controls (n = 153)	All cases from source cohort (n = 119)	Stage-matched controls (n =119 )
Matching criteria controls		Follow-up, age, sex, sample type, Breslow thickness and ulceration				Follow-up, biopsy/excision, AJCC stage
Sex (n (%))	Male	134 (61)	134 (61)	113 (61)	113 (61)	83 (54)	69 (45)	55 (46)	65 (55)
	Female	87 (39)	87 (39)	72 (39)	72 (39)	70 (45)	84 (55)	64 (54)	54 (45)
Age	years (median (IQR))	64 (50–71)	63 (52–71)	63 (50-70)	62 (51-70)	68 (55-76)	70 (56-79)	69 (55- 78)	68 (57- 75)
Breslow thickness,	mm (median (IQR)	2.0 (1.0–3.4)	1.9 (1.1–3.3)	2.2 (1.2- 3.5)	2.2 (1.2- 3.5)	2.6 (1.3-4.6)	2.7 (1.2-4.9)	46 (39)	53 (45)
Ulcerated (n (%))		73 (33)	73 (33)	66 (36)	82 (44)	67 (44)	61 (40)	46 (39)	53 (45)
stage (n (%))	IA	40 (18)	40 (18)	30 (16)	30 (16)	20 (13)	20 (13)	14 (12)	14 (12)
	IB	61 (28)	61 (28)	46 (25)	46 (25)	36 (24)	35 (23)	26 (22)	26 (22)
	IIA	44 (20)	44 (20)	39 (21)	39 (21)	28 (18)	28 (19)	23 (19)	23 (19)
	IIB	55 (25)	55 (25)	52 (28)	52 (28)	32 (21)	31 (21)	30 (25)	30 (25)
	IIC	21 (10)	21 (10)	18 (9.7)	18 (9.7)	37 (24)	37 (25)	26 (22)	26 (22)
Location (n (%))	Face/neck	15 (6.8)	12 (5.4)	30 (16%)	30 (16%)	14 (9.2)	12 (7.8)	12 (9.0)	11 (8.3)
	Scalp	21 (9.5)	14 (6.3)	46 (25%)	46 (25%)	14 (9.2)	14 (9.2)	13 (9.8)	13 (9.8)
	Upper extremeties	38 (17)	48 (22)	39 (21%)	39 (21%)	28 (18)	36 (24)	23 (17)	31 (23)
	Trunk	108 (49)	98 (44)	52 (28%)	52 (28%)	59 (39)	53 (35)	52 (39)	47 (35)
	Lower extremeties	39 (18)	49 (22)	18 (9.7%)	18 (9.7%)	38 (25)	38 (25)	33 (25)	31 (23)
Biopsy/excisions (n (%))	Excision	198 (90)	210 (95)	185 (100)	185 (100)	137 (89)	137 (89)	119 (100)	119 (100)
	Biopsy	23 (10)	11 (5)			17 (11)	17 (11)

### Sheet: Supplemetraty Table 3
Supplementary Table 3: MIA histopathological variables prediction in the D-ESMEL study, * p value was calculated using the Likelihood ratio test for categorical variables with more than 2 categories. n.i: not included in the model
					Multi-variable conditional logistic regression
	Variable	Unit/categories	Control	Case	OR (95 CI)	p value*
Variables from the thin melanoma recurrence risk prediction model (MIA calculator) : Total sets from the discovery cohort: 54 sets	Age	Years, (median (IQR))	52.5 (46.0- 67.0)	53.5 (45.0- 68.0)	n.i	n.i
	Sex n (%)	Male	35 (65)	35 (65)	n.i	n.i
		Female	19 (35)	19 (35)
	Ulceration n (%)	Absent	54 (100)	54 (100)	n.i	n.i
	Breslow thickness	mm (median (IQR))	0.8 (0.6- 0.9)	0.8 (0.7- 0.9)	n.i	n.i
	Histological subtype n (%)	SSM	52 (96)	52 (96)	ref	0.76
		NM	1 (1.9)	1 (1.9)	3.24(0.11-98.04)
		Other subtype	1 (1.9)	1 (1.9)	2.70 (0.09–79.74)
	Location n (%)	Head/neck	6 (11.2 )	3 (5.6 )	ref	0.27
		Extermities	48 (89 )	51 (94.4 )	2.68 (0.47–15.23)
	Mitotic rate n (%)	Absent	48 (89)	41 (79)	ref	0.18
		Present	6 (11)	11 (21)	2.37(0.66-8.54)
	Sentinel node status n (%)	Not performed	48 (89)	50 (93)	ref	0.72
		Performed	6 (11)	4 (7.4)	1.32(0.28-6.18)
Variables fromm the Stage II survival risk prediction model (MIA calculator) : Total sets from the discovery set: 120 sets	Age	Years, (median (IQR))	66.5 (56.0- 72.0)	66.0 (55.0- 72.0)	n.i	n.i
	Sex n (%)	Male	77 (64)	77 (64)	n.i	n.i
		Female	43 (36)	43 (36)
	Ulceration n (%)	Absent	48 (40)	48 (40)	n.i	n.i
		Present	72 (60)	72 (60)
	Breslow thickness	mm (median (IQR))	3.2 (2.4- 4.3)	3.2 (2.4- 4.5)	n.i	n.i
	Histological subtype n (%)	SSM	70 (61)	77 / 112 (69)	ref	0.22
		NM	36 (32)	26 (23)	0.68 (0.34–1.37)
		Other subtype	8 (7 )	9 (8.1 )	1.07 (0.36–3.21)
	Location n (%)	Head/neck	16 ( 13.3 )	24 (20.5 )	ref	0.19
		Extermities	104 (87 )	96 (81 )	0.58 (0.26–1.30)
	Mitotic rate n (%)	Absent	23 (20)	19 (16)	ref
		Present	94 (80)	99 (84)	1.64 (0.80–3.39)	0.18
	Sentinel node status n (%)	Not performed	64 (53)	66 (55)	ref
		Performed	56 (47)	54 (45)	1.14 (0.59–2.21)	0.7
	Lymphovascular invasion n (%)	Absent	117 (98)	119 (99)	ref
		Present	3 (2.5)	1 (0.8)	0.29(0.02-4.3)	0.37
	tumor-infiltrating lymphocytes (TILs)	Non	15 (13)	22 (19)	ref	0.44
		Brisk	46 (40)	41 (35)	1.25 (0.63–2.47)
		Non-Brisk	54 (47)	53 (46)	1.54 (0.58–4.10)
	Satellitosis	Absent	112 (97)	113 (99)	ref
		Present	3 (2.6)	1 (0.9)	0.46 (0.03–6.46)	0.59

### Sheet: Supplementary Table 4
Supplementary table 4: Subgroup analysis in the discovery set for the best combination predictors.
			Multi-variable conditional logistic regression
		Manual histopathological scoring
			OR (95 CI)	p value
AJCC staging	Model 1:AJCC stage I n=101 sets	pagetoid spread if present	0.45 (0.22-0.93)	0.0303115
		Stromal TILs density (%)	0.99 (0.99-1.01)	0.710763
		Hair follicles involvement if present	1.60 (0.77-3.34)	0.205927
		Automated segmentation
		Immune cells density in the TME	0.98 (0.96–1.00)	0.02
	Model 2:AJCC stage II n=120 sets	Manual histopathological scoring
		pagetoid spread if present	0.40 (0.16-1.01)	0.0515622
		Stromal TILs density (%)	0.98 (0.98-1.00)	0.0223345
		Hair follicles involvement if present	3.39 (1.46-7.86)	0.00492217
		Automated segmentation
		Immune cells density in the TME	0.98 (0.97–1.00)	0.03
Sentinel Lymph Node Biopsy (SLNB) performed	All patients who underwent SLNB, 70 cases and 90 controls, matching is broken and analysis is adjusted for the matching variables (age + sex + Breslow thickness and ulceration )	Manual histopathological scoring
		pagetoid spread if present	0.91 (0.74-1.13)	0.393287
		Stromal TILs density (%)	0.99 (0.99-1)	0.103417
		Hair follicles involvement if present	1.00 (0.82-1.24)	0.943406
		Automated segmentation
		Immune cells density in the TME		0.001
Distant metastasis of the controls	Exclude matched sets in which control patients have developed a distant metastasis after the index date of their matching case after updating the follow-up. n=206 sets (93%) of the discovery set	Manual histopathological scoring
		pagetoid spread if present	0.43 (0.24-0.74)	0.00281607
		Stromal TILs density (%)	0.99 (0.98-1)	0.0453847
		Hair follicles involvement if present	2.22 (1.28-3.86)	0.00465727
		Automated segmentation
		Immune cells density in the TME	1.00 (0.96–1.05)	1

### Sheet: Supplementary table 5
Suplementary table 5
		Validation cohort: cases and controls are matched on AJCC stage (n = 153 sets)
	Variable	Odds Ratio (OR)	95% CI	p-value
	Hair follicles (yes vs no)	12.97	1.38 -121.78	0.025
	Location
	Face/neck	ref	ref	ref
	Scalp	0.9	0.11 -7.68	0.922
	Upper extremeties	3.36	0.61 -18.54	0.162
	Trunk	4.37	0.76 -25.08	0.097
	Lower extremeties	3.88	0.65 -23.14	0.135
	Ulceration (yes vs no)	1.72	0.73 -4.10	0.215
	Breslow thickness (mm)	0.99	0.94 -1.05	0.852
	Sex (male vs female)	0.72	0.41 -1.27	0.255
	Age (per year)	1	0.98 -1.02	0.848
	Hair follicles ×location
	Hair follicles × Scalp	0.5	0.03 -7.94	0.622
	Hair follicles ×Upper extremeties	0.04	0.003 -0.53	0.015
	Hair follicles × Trunk	0.05	0.004 -0.58	0.018
	Hair follicles × extremeties	0.22	0.009 -5.42	0.354
	LR-test model with and withou interaction term (p-value)			0.05
